# Circulating and Adipose Tissue Profiles of Fatty Acid Esters of Hydroxy-Fatty Acids in Women: Impact of Adiposity, Age, and Acute Exercise

**DOI:** 10.64898/2026.05.13.26352871

**Authors:** Lenka Rossmeislová, Viktor Šebo, Jan Gojda, Michal Koc, Marek Wilhelm, Martin Riečan, Tomáš Čajka, Jana Potočková, Jana Neubert, Eva Krauzová, Alejandro Ezequiel Harnichar, Ondřej Kuda, Michaela Šiklová, Martin Rossmeisl

## Abstract

**Objective:** Fatty Acid esters of Hydroxy-Fatty Acids (FAHFAs) are anti-diabetic and anti-inflammatory lipokines produced mainly by adipose tissue (AT). As exercise training enhances FAHFA levels, we investigated the impact of acute exercise (AE) and exercise-mimicking conditions on circulating and adipocyte FAHFA levels.

**Methods:** Clinical trial (NCT05572905) in 60 women, grouped by BMI (lean vs. obese) and age (young vs. older), was combined with *in vitro* experiments on human adipocytes. Following baseline characterization (body composition, VO_2max_, insulin sensitivity, AT/plasma FAHFAs), women underwent a cross-over AE and control interventions with repeated blood sampling for FAHFA analysis.

**Results:** In AT, lean and older women exhibited higher FAHFA levels than obese and young women, respectively; older women also showed a shift toward higher levels of 13/12-carbon-branched FAHFAs. Circulating FAHFA levels were similar across all groups and were not positively associated with insulin sensitivity, VO_2max_ or FAHFA levels in AT. Although AE increased circulating free fatty acids (FFA), plasma FAHFAs dropped in response to both AE and control interventions. In adipocytes, FAHFAs were unaffected by glucocorticoids but increased in response to lipolysis together with gene expression related to FFA oxidation (FAO). Nevertheless, blocking mitochondrial FAO partially mimicked the lipolytic effect, while peroxisomal inhibition synergistically boosted FAHFA lipolysis-driven production despite having no effect alone.

**Conclusions:** While adiposity and aging modulate FAHFA levels in AT, circulating levels remain stable and unaffected by AE, challenging subcutaneous AT as their primary systemic source. *In vitro*, FAHFA synthesis is driven by high FFA availability but limited by competing peroxisomal FAO.
