## supplementary table resources for "Circulating and Adipose Tissue Profiles of Fatty Acid Esters of Hydroxy-Fatty Acids in Women: Impact of Adiposity, Age, and Acute Exercise"

### Sheet: List1
Resources (# cataloque number)	Method / Kit / Application	Manufacturer
Mesocaine	local anesthesia	Zentiva
Bioelectrical impedance analyzer NutriGuard	analysis of body composition	Data Input GmbH
Dual-energy X-ray absorptiometry (DXA) scanner Lunar system	analysis of body composition	GE Healthcare
Indirect calorimetry system Quark RMR, software v2.2.0.0	indirect calorimetry	COSMED
Bicycle ergometer e-bike	exercise intervention	GE Healthcare
analyte-HDL-Cholesterol	PEG-modified enzymatic assay	Roche Diagnostics
analyte-Glucose	Hexokinase reaction	KONELAB
analyte-Insulin	Electro-chemiluminescent immunoassay	Roche Diagnostics
analyte-Total Cholesterol / TG	Enzymatic method	KONELAB
analyte-Glycerol #GY105	Colorimetric assay	Randox
analyte-FFA #FFA115	Colorimetric assay	Randox
[13C4​]-9-PAHSA	Internal Standard (MS)	Cayman Chemical
Protease inhibitor cocktail Complete #5056489001	cell lysis	Roche Diagnostics
Phosphatase inhibitor cocktail PhoStop #4906837001	cell lysis	Roche Diagnostics
Pierce™ BCA Protein Assay Kits (23227)	Protein concentration	Thermo Fisher Scientific
Amersham™ Protran® nitrocellulose membrane #10600019	western blot	GE Healthcare
ECL™ Prime Western Blotting Detection Reagent #18391900	western blot	GE Healthcar
Anti-ATGL #2138	primary antibody	Cell Signaling
Anti-GAPDH (D16H11)#5174	primary antibody	Cell Signaling
Anti-PRDX6 (D9J9H) #64329	primary antibody	Cell Signaling
Anti-p-HSL (S563) #4139	primary antibody	Cell Signaling
Anti-rabbit/mouse HRP	secondary antibody	Promega
Serpin F1 (PEDF) #DY1177	ELISA DuoSet	R&D Systems
ANGPTL4 #DY3485	ELISA DuoSet	R&D Systems
GDF15 #DY957	ELISA DuoSet	R&D Systems
FABP4 #DY3150	ELISA DuoSet	R&D Systems
ADTRP #MBS288356	ELISA Kit	MyBioSource
DMEM/F12	cell culture	Lonza
PBS	cell culture	Lonza
Fetal Bovine Serum (MSC-qualified)	cell culture	Thermo Fisher Scientific
FGFβ (Fibroblast growth factor β)	cell culture	ImmunoTools
EGF (epidermal growth factor)	cell culture	ImmunoTools
Rosiglitazone	cell culture	Cayman Chemical
Dexamethasone	cell culture	Sigma-Aldrich
IBMX (3-isobutyl-1-methylxanthine)	cell culture	Sigma-Aldrich
T3 (triiodothyronine)	cell culture	Sigma-Aldrich
Insulin	cell culture	Sigma-Aldrich
Transferrin	cell culture	Sigma-Aldrich
Cortisol	cell culture	Sigma-Aldrich
Etomoxir	cell culture	Sigma-Aldrich
Thioridazine hydrochloride	cell culture	Sigma-Aldrich
BSA (Endotoxin-free)	cell culture	Sigma-Aldrich
PureLink RNA Mini Kit #12183025	RNA isolation	Thermo Fisher Scientific
Microvolume UV–Vis spectrophotometer NanoDrop 1000	gene expression	Thermo Fisher Scientific
High-capacity cDNA Reverse Transcription Kit #4368814	reverze transcription	Thermo Fisher Scientific
SsoAdvanced PreAmpSupermix #1725160	cDNA preamplification	BIORAD
Real-time PCR system Applied Biosystem 7500 Fast	gene expression	Thermo Fisher Scientific
Real-time PCR system BioMark HD	gene expression	Fluidigm
96.96 Dynamic Array IFC	gene expression	Fluidigm
ABCD3 (ATP Binding Cassette Subfamily D Member 3) # Hs00163610_m1	primer probe set	Thermo Fisher Scientific
ABHD5 (Abhydrolase domain containing 5) # Hs00196061_m1	primer probe set	Thermo Fisher Scientific
ACAA1 (3-Oxoacyl-Coenzyme A Thiolase 1) # Hs00161065_m1	primer probe set	Thermo Fisher Scientific
ACACA (Acetyl-CoA Synthase A) # Hs01576070_m1	primer probe set	Thermo Fisher Scientific
ACADM (Acyl-CoA Dehydrogenase Medium Chain) # Hs01046047_m1	primer probe set	Thermo Fisher Scientific
ACLY (ATP Citrate Lyase) # Hs00982738_m1	primer probe set	Thermo Fisher Scientific
ACOX1 (Acyl-CoA Oxidase 1) # Hs00982738_m1	primer probe set	Thermo Fisher Scientific
ACOX2 (Acyl-CoA Oxidase 2) # Hs01074241_m1	primer probe set	Thermo Fisher Scientific
ACSL1 (Acyl-CoA Synthetase Long Chain Family Member 1) # Hs00960561_m1	primer probe set	Thermo Fisher Scientific
ACSL4 (Acyl-CoA Synthetase Long Chain Family Member 4) # Hs00185873_m1	primer probe set	Thermo Fisher Scientific
ADIPOQ (Adiponectin) # Hs00244871_m1	primer probe set	Thermo Fisher Scientific
ADIPOR1 (Adiponectin receptor 1) # Hs00605917_m1	primer probe set	Thermo Fisher Scientific
ADIPOR2 (Adiponectin receptor 2) # Hs00360422_m1	primer probe set	Thermo Fisher Scientific
ADRB1 (Adrenergic, beta-1-, receptor) # Hs00226105_m1	primer probe set	Thermo Fisher Scientific
ADRB2 (Adrenergic, beta-2-, receptor) # Hs02330048_s1	primer probe set	Thermo Fisher Scientific
ADTRP (Androgen Dependent TFPI Regulating Protein) # Hs00240532_s1	primer probe set	Thermo Fisher Scientific
AIG1 (Androgen Induced 1) # Hs00262083_m1	primer probe set	Thermo Fisher Scientific
ALOX15 (Arachidonate 15-Lipoxygenase) # Hs00943032_m1	primer probe set	Thermo Fisher Scientific
ANGPTL4 (Angiopoietin-like 4) # Hs00993765_g1	primer probe set	Thermo Fisher Scientific
CAT (Catalase) # Hs01086177_m1	primer probe set	Thermo Fisher Scientific
CCL2 (C-C Motif Chemokine Ligand 2) # Hs01044164_m1	primer probe set	Thermo Fisher Scientific
CEPT1 (Choline/ethanolamine phosphotransferase 1) # Hs00156308_m1	primer probe set	Thermo Fisher Scientific
CIDEA (Cell death-inducing DFFA-like effector a) # Hs00975714_m1	primer probe set	Thermo Fisher Scientific
CIDEC (Cell death inducing DFFA like effector c) # Hs00154455_m1	primer probe set	Thermo Fisher Scientific
CPT1A (Carnitine Palmitoyltransferase 1A) # Hs00535723_m1	primer probe set	Thermo Fisher Scientific
CPT1B (Carnitine Palmitoyltransferase 1B (muscle)) # Hs00912671_m1	primer probe set	Thermo Fisher Scientific
CRAT (Carnitine O-Acetyltransferase) # Hs03046298_s1	primer probe set	Thermo Fisher Scientific
CROT (Carnitine O-Octanoyltransferase) # Hs00912963_m1	primer probe set	Thermo Fisher Scientific
CS (Citrate synthase) # Hs00221733_m1	primer probe set	Thermo Fisher Scientific
DGAT1 (Diacylglycerol O-acyltransferase 1) # Hs02574374_s1	primer probe set	Thermo Fisher Scientific
DGAT2 (Diacylglycerol O-acyltransferase 2) # Hs01020362_g1	primer probe set	Thermo Fisher Scientific
EHHADH (Enoyl-CoA Hydratase And 3-Hydroxyacyl CoA Dehydrogenase) # Hs01045913_m1	primer probe set	Thermo Fisher Scientific
ELOVL3 (ELOVL fatty acid elongase 3) # Hs00157347_m1	primer probe set	Thermo Fisher Scientific
ELOVL4 (ELOVL fatty acid elongase 4) # Hs00537016_m1	primer probe set	Thermo Fisher Scientific
ELOVL6 (ELOVL fatty acid elongase 6) # Hs00224122_m1	primer probe set	Thermo Fisher Scientific
FABP4 (Fatty Acid Binding Protein 4) # Hs00225412_m1	primer probe set	Thermo Fisher Scientific
FAR1 (Fatty-CoA Reductase 1) # Hs01086177_m1	primer probe set	Thermo Fisher Scientific
FAR2 (Fatty-CoA Reductase 2) # Hs00386153_m1	primer probe set	Thermo Fisher Scientific
FASN (Fatty Acid Synthase) # Hs00216461_m1	primer probe set	Thermo Fisher Scientific
FGF1 (Fibroblast Growth Factor 1) # Hs01005622_m1	primer probe set	Thermo Fisher Scientific
G0S2 (G0/G1 switch 2) # Hs01092738_m1	primer probe set	Thermo Fisher Scientific
GK (Glycerol Kinase) # Hs02340007_g1	primer probe set	Thermo Fisher Scientific
GLUT4 (Glucose Transporter 4) # Hs02340007_g1	primer probe set	Thermo Fisher Scientific
GNPAT (Glyceronephosphate O-acyltransferase) # Hs00168966_m1	primer probe set	Thermo Fisher Scientific
GPD1 (Glycerol-3-P Dehydrogenase) # Hs00204517_m1	primer probe set	Thermo Fisher Scientific
GREM1 (Gremlin 1, DAN family BMP antagonist) # Hs01100039_m1	primer probe set	Thermo Fisher Scientific
GSR (Gluthatione Reductase) # Hs01879841_s1	primer probe set	Thermo Fisher Scientific
GSS (Gluthatione Sythethase) # Hs00167317_m1	primer probe set	Thermo Fisher Scientific
H6PD (Hexose-6-phosphate Dehydrogenase/Glucose 1-Dehydrogenase) # Hs00609286_m1	primer probe set	Thermo Fisher Scientific
HADHA (Hydroxyacyl-CoA Dehydrogenase Trifunctional Multienzyme Complex Subunit Alpha) # Hs00188728_m1	primer probe set	Thermo Fisher Scientific
HIF1A (Hypoxia Inducible Factor 1, alpha subunit) # Hs00426191_m1	primer probe set	Thermo Fisher Scientific
HMOX1 (Heme Oxygenase 1) # Hs00153153_m1	primer probe set	Thermo Fisher Scientific
HSD17B4 (Hydroxysteroid 17-Beta Dehydrogenase 4) # Hs01110250_m1	primer probe set	Thermo Fisher Scientific
IRS1 (Insulin Receptor Substrate 1) # Hs00943404_m1	primer probe set	Thermo Fisher Scientific
LEP (Leptin) # Hs00178563_m1	primer probe set	Thermo Fisher Scientific
LEPR (Leptin Receptor) # Hs00174877_m1	primer probe set	Thermo Fisher Scientific
LIPE (Lipase E) # Hs01069908_m1	primer probe set	Thermo Fisher Scientific
LOX (Lysyl Oxidase) # Hs00174497_m1	primer probe set	Thermo Fisher Scientific
LPCAT2 (Lysophosphatidylcholine Acyltransferase 2) # Hs00365052_m1	primer probe set	Thermo Fisher Scientific
MLXIPL (MLX interacting protein-like) # # Hs01104373_m1	primer probe set	Thermo Fisher Scientific
MT-CO1 (Mitochondrially Encoded Cytochrome C Oxidase I) # Hs00234140_m1	primer probe set	Thermo Fisher Scientific
NOX4 (NADPH oxidase 4) # Hs02596864_g1	primer probe set	Thermo Fisher Scientific
NQO1 (NAD(P)H Dehydrogenase, Quinone 1) # Hs01379108_m1	primer probe set	Thermo Fisher Scientific
NRF1 (Nuclear Respiratory Factor 1) # Hs00168547_m1	primer probe set	Thermo Fisher Scientific
PCK1 (Phosphoenolpyruvate Carboxykinase 1) # Hs00192316_m1	primer probe set	Thermo Fisher Scientific
PCK2 (Phosphoenolpyruvate Carboxykinase 2, Mitochondrial) # Hs00159918_m1	primer probe set	Thermo Fisher Scientific
PCYT1A (Phosphate Cytidylyltransferase 1A, Choline) # Hs00388934_m1	primer probe set	Thermo Fisher Scientific
PDK4 (Pyruvate Dehydrogenase Kinase 4) # Hs00192339_m1	primer probe set	Thermo Fisher Scientific
PEMT (Phosphatidylethanolamine N-methyltransferase) # Hs01037712_m1	primer probe set	Thermo Fisher Scientific
PEX11A (Peroxisomal Biogenesis Factor 11 Alpha) # Hs01002999_m1	primer probe set	Thermo Fisher Scientific
PEX14 (Peroxin 14) # Hs00610156_m1	primer probe set	Thermo Fisher Scientific
PEX19 (Peroxin 19) # Hs00992866_m1	primer probe set	Thermo Fisher Scientific
PEX5 (Peroxisomal Biogenesis Factor 5) # Hs0267867_m1	primer probe set	Thermo Fisher Scientific
PGC1 (peroxisome proliferator-activated receptor gamma, coactivator 1 alpha) # Hs00165604_m1	primer probe set	Thermo Fisher Scientific
PLIN1 (perilipin) # Hs01016719_m1	primer probe set	Thermo Fisher Scientific
PLIN2 (perilipin 2) # Hs00160173_m1	primer probe set	Thermo Fisher Scientific
PLIN3 (perilipin 3) # Hs00605340_m1	primer probe set	Thermo Fisher Scientific
PNPLA2 (Patatin-like phospholipase domain containing 2) # Hs01101127_m1	primer probe set	Thermo Fisher Scientific
PPARA (peroxisome proliferator-activated receptor alpha) # Hs00998416_m1	primer probe set	Thermo Fisher Scientific
PPARD (peroxisome proliferator activated receptor delta) # Hs00947539_m1	primer probe set	Thermo Fisher Scientific
PPARG (peroxisome proliferator-activated receptor gamma) # Hs04187066_g1	primer probe set	Thermo Fisher Scientific
PRDX6 (peroxiredoxin 6) # Hs01115513_m1	primer probe set	Thermo Fisher Scientific
RPS13, Ribosomal Protein S13 # Hs01011487_g1	primer probe set	Thermo Fisher Scientific
SCD (stearoyl-CoA desaturase) # Hs00705355_s1	primer probe set	Thermo Fisher Scientific
SCP2 (Sterol Carrier Protein 2) # Hs01682761_m1	primer probe set	Thermo Fisher Scientific
SDHA (Succinate Dehydrogenase Complex Flavoprotein Subunit A) # Hs03004033	primer probe set	Thermo Fisher Scientific
SIRT1 (sirtuin 1) # Hs00188166_m1	primer probe set	Thermo Fisher Scientific
SLC27A2 (Solute Carrier Family 27 Member 2) # Hs01009006_m1	primer probe set	Thermo Fisher Scientific
SOD1 (Superoxide Dismutase 1) # Hs00186324_m1	primer probe set	Thermo Fisher Scientific
SPARC (Secreted Protein, Acidic, Cysteine-Rich) # Hs00533490_m1	primer probe set	Thermo Fisher Scientific
SREBF1 (Sterol Regulatory Element Binding Transcription Factor 1) # Hs00234160_m1	primer probe set	Thermo Fisher Scientific
TBP, TATA-Box Binding Protein # Hs00427620_m1	primer probe set	Thermo Fisher Scientific
TGFb1 (transforming growth factor, beta 1) # Hs01088691_m1	primer probe set	Thermo Fisher Scientific
TLR4 (toll-like receptor 4) # Hs00998133_m1	primer probe set	Thermo Fisher Scientific
VEGFA (vascular endothelial growth factor A) # Hs01060206_m1	primer probe set	Thermo Fisher Scientific
WISP2 (WNT1 inducible signaling pathway protein 2) # Hs00900055_m1	primer probe set	Thermo Fisher Scientific
Prism v10.6.1	software	GraphPad
MetaboAnalyst	software	McGill University / University of Alberta
BioRender	software	BioRender
